# Digital PCR Linkage Analysis Resolves *Streptococcus pneumoniae* Signature from Commensal Interference in Saliva Samples: Identifying Wolves among Sheep in Wolf’s Clothing

**DOI:** 10.1101/2025.08.02.25332851

**Authors:** Willem R. Miellet, Tessa Nieuwenhuijsen, Eline H.M.R. van den Oetelaar, Janieke van Veldhuizen, Nynke Y. Rots, Krzysztof Trzcinski, Rob Mariman

## Abstract

**Background:** Serotyping of *Streptococcus pneumoniae* (pneumococcus) is essential for evaluating the effects of conjugate polysaccharide vaccines on asymptomatic colonization (carriage) of vaccine-targeted capsular variants (serotypes). However, culture-independent application of molecular methods is hampered by genetic exchange between pneumococcus and oral streptococci co-residing within the airways. Unlike qPCR, digital PCR (dPCR) enables linkage analysis that allows for the identification of gene co-occurrence within individual bacterial cells. To minimize false-positive classification with molecular serotyping of highly polymicrobial saliva samples, a duplexed dPCR protocol for linkage analysis was developed.

**Methods:** Performance of the protocol was evaluated by determining linkage between *piaB* and *lytA,* as well as between *piaB* and genes coding for serogroups 6, 9 and serotype 4 capsular polysaccharides in saliva samples from children and adults.

**Results:** Identification of linkage between distant genes required intact pneumococcal cells. The 95% limit of detection for linkage analysis between *piaB and lytA* was determined to be 9.2 CFU/reaction. Co-occurrence of *piaB* and *lytA* within single bacterial cells was consistently observed in saliva samples. Similarly, linkage was identified between serogroup 6 and *piaB* in the majority of saliva samples from serogroup 6 carriers. Application of dPCR distinguished pneumococcus from oral streptococcus species in saliva tested for serogroup 9 and serotype 4.

**Discussion:** Duplex dPCR linkage analysis allowed for differentiation of pneumococcus from oral streptococci with homologous capsular loci. By improving the diagnostic accuracy of molecular surveillance, linkage analysis is a promising technique for culture-independent epidemiologic surveillance of pneumococcal serotype carriage.
