## Supplemental Table S3 for "Digital PCR Linkage Analysis Resolves *Streptococcus pneumoniae* Signature from Commensal Interference in Saliva Samples: Identifying Wolves among Sheep in Wolf’s Clothing"

### Sheet: lytA-piaB
sample_nr	Well	plate	cpul_A	cpul_B	both_above_LOD95	lA	lB	nAB	nA	nB	nE	nCh	nL	nAB2	nA2	nB2	nE2	nCh2	nL2	ntot	% valid	Poisson	nAB_lowerCI	nAB_upperCI	nCh_within_nAB_CI_interval	criterion	linkage	remark	piaB_Cq	lytA_Cq	dilution
44	B2	20241127	0.636976	4.46515	2	16.4	2.3	2	10	82	25292	0.0324213	1.96758	2	10	82	25292	0.0324213	1.96758	25386	97.6385	0.0010287	0.103495	9.27379	2	2	2		36.18	32.08	10
43	A2	20241127	0.154769	0	2	0	NA	0	3	0	25454	0	0	0.1	3	0.1	25454	0.1	0.1	25457	97.9115	-	5.93071e-24	5.53499	2	2	2		35.43	35.18	10
42	H1	20241127	0.102794	0.0513962	2	50	100	1	1	0	25448	0	1	1	1	0.1	25448	0.1	1	25450	97.8846	0	0.00501254	7.43013	2	2	2		35.08	35.25	10
41	G1	20241127	0.104791	0	2	0	NA	0	2	0	25455	0	0	0.1	2	0.1	25455	0.1	0.1	25457	97.9115	-	5.93071e-24	5.53499	2	2	2		34.87	33.82	10
40	F1	20241127	0.210931	0.158195	2	75	100	3	1	0	25455	0	3	3	1	0.1	25455	0.1	3	25459	97.9192	0	0.337863	10.9775	2	2	2		34.62	33.76	10
39	E1	20241127	0.318019	0.105998	2	0	0	0	6	2	25410	0.000472255	-0.000472255	0.1	6	2	25410	0.1	0.1	25418	97.7615	-	5.93071e-24	5.53499	1	2	2		34.3	34.86	10
38	D1	20241127	0.315771	0.210506	2	0	0	0	6	4	25396	0.000945031	-0.000945031	0.1	6	4	25396	0.1	0.1	25406	97.7154	-	5.93071e-24	5.53499	1	2	2		33.72	33.07	10
37	C1	20241127	0.471619	0.524031	2	44.4	40	4	5	6	25394	0.00118138	3.99882	4	5	6	25394	0.1	3.99882	25409	97.7269	1.62093e-13	0.672207	12.5941	2	2	2		33.45	33.61	10
36	B1	20241127	0.206892	0.155166	2	50	66.7	2	2	1	25435	7.86318e-05	1.99992	2	2	1	25435	0.1	1.99992	25440	97.8462	6.18264e-09	0.103495	9.27379	2	2	2		32.83	33.2	10
35	A1	20241127	0.512872	0.307699	2	30	50	3	7	3	25376	0.000827554	2.99917	3	7	3	25376	0.1	2.99917	25389	97.65	1.88798e-10	0.337863	10.9775	2	2	2		32.6	33.57	10
33	C2	20241126	0.650704	0.650704	2	33.3	33.3	4	8	8	25431	0.00251661	3.99748	4	8	8	25431	0.1	3.99748	25451	97.8885	3.336e-12	0.672207	12.5941	2	2	2		32.56	32.83	10
32	B2	20241126	0.0533842	0.10677	2	0	0	0	1	2	25324	7.89765e-05	-7.89765e-05	0.1	1	2	25324	0.1	0.1	25327	97.4115	-	5.93071e-24	5.53499	1	2	2		32.23	32.53	10
31	A2	20241126	1.39698	1.65585	1	48.1	40.6	13	14	19	25306	0.0105113	12.9895	13	14	19	25306	0.0105113	12.9895	25352	97.5077	0	5.58012	25.4967	2	1	1		32.19	32.84	10
30	H1	20241126	0.308541	0.822937	2	83.3	31.2	5	1	11	25407	0.000432952	4.99957	5	1	11	25407	0.1	4.99957	25424	97.7846	0	1.07793	14.1498	2	1	1		31.84	31.69	10
29	G1	20241126	0.367641	0.26259	2	28.6	40	2	5	3	25381	0.000590993	1.99941	2	5	3	25381	0.1	1.99941	25391	97.6577	3.49135e-07	0.103495	9.27379	2	2	2		31.38	31.24	10
28	F1	20241126	10.6384	17.8846	1	28.1	16.7	58	143	279	24508	1.62792	56.3721	58	143	279	24508	1.62792	56.3721	24988	96.1077	0	40.2611	80.657	2	1	1		31.3	31.99	10
27	E1	20241126	1.11208	1.58897	1	19	13.3	4	17	26	25362	0.0174276	3.98257	4	17	26	25362	0.0174276	3.98257	25409	97.7269	7.5809e-09	0.672207	12.5941	2	2	2		30.91	30.69	10
26	D1	20241126	0	0.0525696	2	NA	0	0	0	1	25440	0	0	0.1	0.1	1	25440	0.1	0.1	25441	97.85	-	5.93071e-24	5.53499	2	2	2		30.6	30.83	10
25	C1	20241126	0.105067	0.0525323	2	50	100	1	1	0	25353	0	1	1	1	0.1	25353	0.1	1	25355	97.5192	0	0.00501254	7.43013	2	2	2		30.55	30.29	10
24	B1	20241126	1.34538	1.75962	1	30.7	23.5	8	18	26	25341	0.0184681	7.98153	8	18	26	25341	0.0184681	7.98153	25393	97.6654	0	2.5711	18.5782	2	1	1		29.99	30.27	10
23	A1	20241126	0.204802	0.614502	2	75	25	3	1	9	25416	0.000354108	2.99965	3	1	9	25416	0.1	2.99965	25429	97.8038	1.47968e-11	0.337863	10.9775	2	2	2		29.72	29.7	10
22	C2	20241121	4.29485	9.96928	1	13.3	5.8	11	68	172	24937	0.469022	10.531	11	68	172	24937	0.469022	10.531	25188	96.8769	7.88081e-12	4.32136	22.7793	2	1	1		29.64	28.88	10
21	B2	20241121	1.0115	1.11802	1	47.3	42.8	9	10	12	25347	0.00473429	8.99527	9	10	12	25347	0.1	8.99527	25378	97.6077	0	3.1324	19.9984	2	1	1		28.97	30.05	10
20	A2	20241121	108.673	426.222	1	33.9	9.7	1019	982	5964	9268	631.921	387.079	1019	982	5964	9268	631.921	387.079	17233	66.2808	0	938.654	1104.14	2	1	1	fig. 3D	28.83	28.1	10
19	H1	20241121	5.56074	5.71554	1	16.4	15.9	18	90	93	25058	0.334025	17.666	18	90	93	25058	0.334025	17.666	25259	97.15	0	8.94336	32.0907	2	1	1		28.47	28.99	10
18	G1	20241121	4.26488	14.4822	1	33.9	10	28	53	246	24720	0.527427	27.4726	28	53	246	24720	0.527427	27.4726	25047	96.3346	0	16.2452	44.7384	2	1	1	fig. 3E	27.84	28.98	10
17	F1	20241121	36.5214	46.3142	1	22.1	17.5	166	517	697	22692	15.88	150.12	166	517	697	22692	15.88	150.12	24072	92.5846	0	134.692	202.162	2	1	1		27.77	28.5	10
16	E1	20241121	40.922	60.9994	1	23.1	15.6	198	563	928	22063	23.6806	174.319	198	563	928	22063	23.6806	174.319	23752	91.3538	0	163.634	237.212	2	1	1		27.71	27.25	10
15	D1	20241121	64.8969	79.7687	1	28.6	23.4	383	822	1090	20851	42.9706	340.029	383	822	1090	20851	42.9706	340.029	23146	89.0231	0	334.469	436.352	2	1	1		27.28	27.65	10
14	C1	20241121	2.72711	8.04	1	14.9	5.1	8	44	145	25031	0.254884	7.74512	8	44	145	25031	0.254884	7.74512	25228	97.0308	7.04685e-10	2.5711	18.5782	2	1	1		26.94	26.47	10
13	B1	20241121	92.4652	111.021	1	20.8	17.4	451	1275	1607	18772	109.148	341.852	451	1275	1607	18772	109.148	341.852	22105	85.0192	0	398.177	508.64	2	1	1		26.5	26.37	10
12	A1	20241121	17.3747	20.8047	1	17.3	14.4	62	275	341	24077	3.8948	58.1052	62	275	341	24077	3.8948	58.1052	24755	95.2115	0	43.596	85.317	2	1	1		26.47	26.69	10
11	C2	20241119	246.088	307.517	1	37.4	30.6	1894	2168	3074	10612	628.009	1265.99	1894	2168	3074	10612	628.009	1265.99	17748	68.2615	0	1783.78	2009.01	2	1	1		25.66	26.29	10
10	B2	20241119	39.3842	50.4177	1	42.9	33.7	324	407	608	22787	10.8595	313.14	324	407	608	22787	10.8595	313.14	24126	92.7923	0	279.514	373.313	2	1	1		25.43	26.29	10
9	A2	20241119	215.451	278.812	1	31.5	24.9	1606	2232	3246	11200	646.881	959.119	1606	2232	3246	11200	646.881	959.119	18284	70.3231	0	1504.65	1712.14	2	1	1		25.03	25.78	10
8	H1	20241119	158.841	203.839	1	42.2	33.5	1373	1483	2231	14803	223.507	1149.49	1373	1483	2231	14803	223.507	1149.49	19890	76.5	0	1279.43	1471.36	2	1	1		24.88	25.36	10
7	G1	20241119	121.368	161.309	1	42.1	32.1	1028	1171	1852	17182	126.219	901.781	1028	1171	1852	17182	126.219	901.781	21233	81.6654	0	947.292	1113.5	2	1	1		23.93	24.54	100
6	F1	20241119	2.95791	4.22759	1	39.1	27.4	22	34	58	25219	0.078195	21.9218	22	34	58	25219	0.078195	21.9218	25333	97.4346	0	11.7918	37.2183	2	1	1		23.29	23.77	100
5	E1	20241119	148.904	184.319	1	43.2	35.4	1251	1348	1925	15795	164.286	1086.71	1251	1348	1925	15795	164.286	1086.71	20319	78.15	0	1161.77	1345.02	2	1	1		23.2	23.83	100
4	D1	20241119	19.9354	24.6979	1	52.1	42.2	198	178	267	24128	1.96974	196.03	198	178	267	24128	1.96974	196.03	24771	95.2731	0	163.634	237.212	2	1	1		22.38	22.23	100
3	C1	20241119	138.698	173.865	1	41.9	33.9	1173	1333	1928	16474	156.005	1017	1173	1333	1928	16474	156.005	1017	20908	80.4154	0	1086.66	1264.13	2	1	1		20.92	21.53	1000
2	B1	20241119	10.9649	15.8501	1	25.9	18	56	154	247	24395	1.55925	54.4407	56	154	247	24395	1.55925	54.4407	24852	95.5846	0	38.6022	78.3186	2	1	1		20.79	21.04	1000
1	A1	20241119	212.31	253.682	1	48.1	40.9	2038	1739	2406	12746	328.263	1709.74	2038	1739	2406	12746	328.263	1709.74	18929	72.8038	0	1923.59	2157.19	2	1	1		20.13	20.49	1000

### Sheet: piaB-SG6
sample_nr	Well	plate	cpul_A	cpul_B	both_above_LOD95	lA	lB	nAB	nA	nB	nE	nCh	nL	nAB2	nA2	nB2	nE2	nCh2	nL2	ntot	% valid	Poisson	nAB_lowerCI	nAB_upperCI	nCh_within_nAB_CI_interval	criterion	linkage	remark	piaB_Cq	lytA_Cq	dilution	NP_culture
15	G2	20250123_1	562.505	206.41	1	15.7	37.7	2002	6539	1546	5164	1957.65	44.3521	2002	6539	1546	5164	1957.65	44.3521	15251	58.6577	0.321588	1888.63	2120.16	1	1	2		25.61	25.6	10	-
9	A2	20250123_1	298.571	398.336	1	45.7	35.5	2860	2266	3735	7487	1130.43	1729.57	2860	2266	3735	7487	1130.43	1729.57	16348	62.8769	0	2724.13	3000.65	2	1	1		25.03	25.78	10	6C
5	E1	20250123_1	0.15885	520.693	2	100	0	3	0	8154	9136	0	3	3	0.1	8154	9136	0.1	3	17293	66.5115	0	0.337863	10.9775	2	2	2		22.75	23.81	10	6C
6	F1	20250123_1	324.78	134.001	1	16.6	37.6	1183	4255	1221	11991	433.271	749.729	1183	4255	1221	11991	433.271	749.729	18650	71.7308	0	1096.28	1274.51	2	1	1		23.58	24.08	10	6C
7	G1	20250123_1	68.643	102.556	1	13.2	8.9	213	904	1435	17165	75.5747	137.425	213	904	1435	17165	75.5747	137.425	19717	75.8346	0	177.286	253.557	2	1	1		24.35	24.96	10	6C
40	C3	20250123_2	198.054	0.158774	2	0	22.8	1	3479	2	18460	0.376923	0.623077	1	3479	2	18460	0.376923	0.623077	21942	84.3923	0.628062	0.00501254	7.43013	1	2	2		28.43	29.39	10	-
8	H1	20250123_1	30.5804	41.3616	1	32.9	24.4	185	351	537	21051	8.95383	176.046	185	351	537	21051	8.95383	176.046	22124	85.0923	0	151.844	223.005	2	1	1		24.92	25.56	10	6C
27	F1	20250123_2	123.033	0.528719	2	0.1	12.3	2	2222	8	20935	0.849104	1.1509	2	2222	8	20935	0.849104	1.1509	23167	89.1038	0.417914	0.103495	9.27379	1	2	2		26.5	26.37	10	-
13	E2	20250123_1	60.0138	82.5557	1	27.3	20	331	747	1140	20999	40.5534	290.447	331	747	1140	20999	40.5534	290.447	23217	89.2962	0	286.016	380.81	2	1	1		26.19	26.36	10	6B
4	D1	20250123_1	3.00315	3.40029	1	22.5	19.9	12	41	48	23428	0.084002	11.916	12	41	48	23428	0.084002	11.916	23529	90.4962	0	4.94312	24.1449	2	1	1		23.16	23.72	100	6C
31	B2	20250123_2	45.09	57.4653	1	23.5	18.5	217	613	836	21976	23.3194	193.681	217	613	836	21976	23.3194	193.681	23642	90.9308	0	180.935	257.907	2	1	1		32.93	33.01	10	6C
3	C1	20250123_1	1.31597	1.75492	1	8.2	6.2	2	22	30	24197	0.0272761	1.97272	2	22	30	24197	0.0272761	1.97272	24251	93.2731	0.000730595	0.103495	9.27379	2	2	2		19.61	19.8	1000	6C
19	C3	20250123_1	43.6229	6.09282	1	3	21	27	785	88	23653	2.92056	24.0794	27	785	88	23653	2.92056	24.0794	24553	94.4346	0	15.4906	43.4969	2	1	1		26.9	26.76	10	-
1	A1	20250123_1	0.0525186	0.157562	2	100	33.3	1	0	2	24796	0	1	1	0.1	2	24796	0.1	1	24799	95.3808	0	0.00501254	7.43013	2	2	2		34.62	33.76	10	6C
12	D2	20250123_1	16.7311	21.6281	1	36.6	28.4	113	190	278	24298	2.17384	110.826	113	190	278	24298	2.17384	110.826	24879	95.6885	0	87.4974	143.377	2	1	1		26.47	26.69	10	-
24	C1	20250123_2	6.89208	7.47243	1	37.9	35	50	81	92	24938	0.298821	49.7012	50	81	92	24938	0.298821	49.7012	25161	96.7731	0	33.6638	71.2661	2	1	1		35.21	30.14	10	6C
17	A3	20250123_1	2.08285	4.53441	1	14.7	6.8	6	34	81	25056	0.109914	5.89009	6	34	81	25056	0.109914	5.89009	25177	96.8346	4.45795e-09	1.53691	15.6597	2	1	1		27.4	27.96	10	6C
18	B3	20250123_1	6.55886	9.98225	1	12.2	8	16	109	174	24882	0.762238	15.2378	16	109	174	24882	0.762238	15.2378	25181	96.85	4.44089e-16	7.56702	29.482	2	1	1		28.31	27.25	10	6C
22	A1	20250123_2	6.36062	7.08071	1	34.4	30.9	43	81	95	25017	0.307591	42.6924	43	81	95	25017	0.307591	42.6924	25236	97.0615	0	27.9864	62.9563	2	1	1		30.1	29.82	10	-
10	B2	20250123_1	5.7443	6.91743	1	1.4	1.1	2	106	128	25005	0.542611	1.45739	2	106	128	25005	0.542611	1.45739	25241	97.0808	0.206781	0.103495	9.27379	1	2	2	fig. 4D	25.8	26.04	10	-
21	E3	20250123_1	6.70956	8.04479	1	41	34.2	52	74	99	25022	0.292782	51.7072	52	74	99	25022	0.292782	51.7072	25247	97.1038	0	35.3032	73.6235	2	1	1	fig. 4E	27.73	28.5	10	-
23	B1	20250123_2	2.33539	5.71605	1	59.9	24.5	27	18	83	25124	0.0594651	26.9405	27	18	83	25124	0.0594651	26.9405	25252	97.1231	0	15.4906	43.4969	2	1	1		28.97	30.05	10	-
43	F3	20250123_2	4.05997	5.09041	1	13	10.4	10	65	84	25112	0.217426	9.78257	10	65	84	25112	0.217426	9.78257	25271	97.1962	1.06803e-13	3.71692	21.3978	2	1	1		18.42	18.96	1000	6C
11	C2	20250123_1	3.47561	5.27115	1	10.6	7	7	57	90	25151	0.203968	6.79603	7	57	90	25151	0.203968	6.79603	25305	97.3269	4.87681e-09	2.03734	17.1336	2	1	1		26.04	26.11	10	6C
38	A3	20250123_2	0	0.0519817	2	NA	0	0	0	1	25320	0	0	0.1	0.1	1	25320	0.1	0.1	25321	97.3885	-	5.93071e-24	5.53499	2	2	2		36.13	39.05	10	-
16	H2	20250123_1	2.82173	3.2926	1	-0.2	-0.2	0	54	63	25231	0.134834	-0.134834	0.1	54	63	25231	0.134834	0.1	25348	97.4923	-	5.93071e-24	5.53499	1	2	2		27.65	27.66	10	6C
20	D3	20250123_1	2.36353	3.22401	1	11.2	8.2	5	39	55	25252	0.0849438	4.91506	5	39	55	25252	0.0849438	4.91506	25351	97.5038	6.86745e-08	1.07793	14.1498	2	1	1		28.25	28.76	10	6C
28	G1	20250123_2	1.25892	1.20644	1	50	52.2	12	12	11	25371	0.00520279	11.9948	12	12	11	25371	0.1	11.9948	25406	97.7154	0	4.94312	24.1449	2	1	1		32.39	32.17	10	6C
35	F2	20250123_2	1.08728	0.924129	1	30	35.3	6	14	11	25386	0.00606634	5.99393	6	14	11	25386	0.1	5.99393	25417	97.7577	0	1.53691	15.6597	2	1	1		29.86	28.05	10	-
32	C2	20250123_2	0.813908	1.35678	1	13.3	8	2	13	23	25380	0.0117809	1.98822	2	13	23	25380	0.0117809	1.98822	25418	97.7615	0.000137705	0.103495	9.27379	2	2	2		33.77	34.13	10	6A
26	E1	20250123_2	0.423709	1.05952	2	12.4	5	1	7	19	25392	0.00523787	0.994762	1	7	19	25392	0.1	0.994762	25419	97.7654	0.0104484	0.00501254	7.43013	1	2	2		30.71	29.47	10	-
25	D1	20250123_2	0.315498	0.525871	2	16.6	10	1	5	9	25408	0.0017711	0.998229	1	5	9	25408	0.1	0.998229	25423	97.7808	0.00353906	0.00501254	7.43013	2	2	2		30.82	31.01	10	-
42	E3	20250123_2	0	0.159654	2	NA	0	0	0	3	25420	0	0	0.1	0.1	3	25420	0.1	0.1	25423	97.7808	-	5.93071e-24	5.53499	2	2	2		32.48	33.8	10	-
36	G2	20250123_2	1.34342	1.50472	1	7.9	7.1	2	23	26	25373	0.0235684	1.97643	2	23	26	25373	0.0235684	1.97643	25424	97.7846	0.000546817	0.103495	9.27379	2	2	2		35.46	35.71	10	6C
34	E2	20250123_2	0	0.0544993	2	NA	0	0	0	1	25426	0	0	0.1	0.1	1	25426	0.1	0.1	25427	97.7962	-	5.93071e-24	5.53499	2	2	2		35.43	35.18	10	-
2	B1	20250123_1	0	0.258742	2	NA	0	0	0	5	25423	0	0	0.1	0.1	5	25423	0.1	0.1	25428	97.8	-	5.93071e-24	5.53499	2	2	2		32.83	33.2	10	-
33	D2	20250123_2	0	0.054944	2	NA	0	0	0	1	25433	0	0	0.1	0.1	1	25433	0.1	0.1	25434	97.8231	-	5.93071e-24	5.53499	2	2	2		33.36	32.26	10	-
29	H1	20250123_2	0.0513901	0.668229	2	-0.1	0	0	1	13	25427	0.000511268	-0.000511268	0.1	1	13	25427	0.1	0.1	25441	97.85	-	5.93071e-24	5.53499	1	2	2		33.57	33.14	10	6C
14	F2	20250123_1	0.271621	0.651981	2	0	0	0	5	12	25425	0.00235988	-0.00235988	0.1	5	12	25425	0.1	0.1	25442	97.8538	-	5.93071e-24	5.53499	1	2	2		26.99	27.28	10	6C
39	B3	20250123_2	0.052413	0.052413	2	0	0	0	1	1	25442	3.93051e-05	-3.93051e-05	0.1	1	1	25442	0.1	0.1	25444	97.8615	-	5.93071e-24	5.53499	1	2	2		33.74	30.22	10	-
41	D3	20250123_2	0.0536796	0.0536796	2	0	0	0	1	1	25442	3.93051e-05	-3.93051e-05	0.1	1	1	25442	0.1	0.1	25444	97.8615	-	5.93071e-24	5.53499	1	2	2		36.28	36.14	10	-
30	A2	20250123_2	0.154648	0.360873	2	0	0	0	3	7	25460	0.000824823	-0.000824823	0.1	3	7	25460	0.1	0.1	25470	97.9615	-	5.93071e-24	5.53499	1	2	2		31.85	33.15	10	-
37	H2	20250123_2	0	0	2	NA	NA	0	0	0	25473	0	0	0.1	0.1	0.1	25473	0.1	0.1	25473	97.9731	-	5.93071e-24	5.53499	2	2	2		32.48	33.8	10	-

### Sheet: piaB-SG9
sample_nr	Well	plate	cpul_A	cpul_B	both_above_LOD95	lA	lB	nAB	nA	nB	nE	nCh	nL	nAB2	nA2	nB2	nE2	nCh2	nL2	ntot	% valid	Poisson	nAB_lowerCI	nAB_upperCI	nCh_within_nAB_CI_interval	criterion	linkage	remark	piaB_Cq	lytA_Cq	dilution	culture
1	B2	20241220	0.159354	1.48803	2	-0.1	0	0	3	28	25396	0.00330761	-0.00330761	0.1	3	28	25396	0.1	0.1	25427	97.7962	-	5.93071e-24	5.53499	1	2	2		32.3337	31.36	100	-
2	C2	20241220	0.867947	4.56282	1	31	5.9	5	11	79	25273	0.0343845	4.96562	5	11	79	25273	0.0343845	4.96562	25368	97.5692	7.78439e-10	1.07793	14.1498	2	1	1		26.9904	27.28	100	6C
3	E2	20241224	6.27359	5.83625	1	53.8	57.9	62	53	45	25140	0.0948687	61.9051	62	53	45	25140	0.0948687	61.9051	25300	97.3077	0	43.596	85.317	2	1	1		24.1855	24.34	10	9N
4	F2	20241224	14.1972	16.0096	1	45	39.9	118	142	175	24586	1.01074	116.989	118	142	175	24586	1.01074	116.989	25021	96.2346	0	91.8982	148.973	2	1	1		23.9318	24.54	10	9N
5	E1	20241206	25.7378	6.85454	1	-0.3	-1.1	1	480	128	24206	2.53821	-1.53821	1	480	128	24206	2.53821	0.1	24815	95.4423	0.55909	0.00501254	7.43013	1	2	2	Fig. 5D	31.9116	31.94	10	-
6	G2	20241224	1.34363	3.76551	1	11.8	4.2	3	22	67	25287	0.0582908	2.94171	3	22	67	25287	0.0582908	2.94171	25379	97.6115	6.32005e-05	0.337863	10.9775	2	2	2		31.7673	32.21	10	-
7	H2	20241224	13.3989	0.052282	2	0	-1	0	255	1	24913	0.0102356	-0.0102356	0.1	255	1	24913	0.0102356	0.1	25169	96.8038	-	5.93071e-24	5.53499	1	2	2		22.7477	23.81	10	6C
8	H1	20241206	2.31265	0.102698	2	0	-0.2	0	45	2	25382	0.00354582	-0.00354582	0.1	45	2	25382	0.1	0.1	25429	97.8038	-	5.93071e-24	5.53499	1	2	2		30.2572	29.37	10	-
9	A2	20241206	86.254	6.72054	1	0	-0.2	8	1611	122	21989	8.9382	-0.938196	8	1611	122	21989	8.9382	0.1	23730	91.2692	0.927646	2.5711	18.5782	1	1	2		27.6924	27	10	-
10	B2	20241206	50.6058	1.9649	1	0.2	4.6	3	933	34	23541	1.34752	1.65248	3	933	34	23541	1.34752	1.65248	24511	94.2731	0.307935	0.337863	10.9775	1	2	2		29.7492	28.78	10	-
11	C2	20241206	74.0799	92.0626	1	19.6	15.9	319	1010	1322	20141	66.2936	252.706	319	1010	1322	20141	66.2936	252.706	22792	87.6615	0	274.873	367.954	2	1	1	Fig. 5E	27.7147	27.25	10	9N
12	A1	20241218	2.40969	0.102449	2	0	-0.2	0	47	2	25331	0.00371087	-0.00371087	0.1	47	2	25331	0.1	0.1	25380	97.6154	-	5.93071e-24	5.53499	1	2	2		28.65	28.96	10	-
13	B1	20241218	28.8585	0.103426	2	0.2	48.9	1	551	1	24343	0.0226348	0.977365	1	551	1	24343	0.0226348	0.977365	24896	95.7538	0.0447612	0.00501254	7.43013	1	2	2		25.8	26.22	10	-
14	C1	20241218	3.88594	0.0524372	2	0	-0.3	0	74	1	25253	0.00293034	-0.00293034	0.1	74	1	25253	0.1	0.1	25328	97.4154	-	5.93071e-24	5.53499	1	2	2		30.25	30.82	10	-
15	D1	20241218	12.3958	1.1556	1	4.6	49.6	11	224	11	24981	0.098635	10.9014	11	224	11	24981	0.098635	10.9014	25227	97.0269	0	4.32136	22.7793	2	1	1		29.44	29.03	10	9N
16	E1	20241218	0.0529771	1.37808	2	-0.1	0	0	1	26	25382	0.00102435	-0.00102435	0.1	1	26	25382	0.1	0.1	25409	97.7269	-	5.93071e-24	5.53499	1	2	2		33.74	33.87	100	-
17	A3	20241224	0	1.40645	2	NA	0	0	0	27	25228	0	0	0.1	0.1	27	25228	0.1	0.1	25255	97.1346	-	5.93071e-24	5.53499	2	2	2		33.33	29.73	100	-
18	G1	20241218	0.0523491	0.0523491	2	0	0	0	1	1	25477	3.92511e-05	-3.92511e-05	0.1	1	1	25477	0.1	0.1	25479	97.9962	-	5.93071e-24	5.53499	1	2	2		35.38	36.18	100	-
19	H1	20241218	0	0.15417	2	NA	0	0	0	3	25450	0	0	0.1	0.1	3	25450	0.1	0.1	25453	97.8962	-	5.93071e-24	5.53499	2	2	2		33.28	33.17	10	-
20	B3	20241224	0.628475	0.995221	2	75	47.4	9	3	10	25427	0.00117985	8.99882	9	3	10	25427	0.1	8.99882	25449	97.8808	0	3.1324	19.9984	2	1	1		35.93	29.97	100	-
21	B2	20241218	2.072	1.91251	1	2.4	2.6	1	38	35	25323	0.0525214	0.947479	1	38	35	25323	0.0525214	0.947479	25397	97.6808	0.102332	0.00501254	7.43013	1	2	2		33.57	31.18	10	-
22	C2	20241218	1.0305	3.96351	1	-0.3	-0.1	0	19	73	25285	0.0548547	-0.0548547	0.1	19	73	25285	0.0548547	0.1	25377	97.6038	-	5.93071e-24	5.53499	1	2	2		34.3	33.85	10	-
24	A1	20241219	0.307203	1.12676	2	-0.1	0	0	6	22	25387	0.00519951	-0.00519951	0.1	6	22	25387	0.1	0.1	25415	97.75	-	5.93071e-24	5.53499	1	2	2		33.72	33.07	10	-
25	C3	20241224	0	0	2	NA	NA	0	0	0	25470	0	0	0.1	0.1	0.1	25470	0.1	0.1	25470	97.9615	-	5.93071e-24	5.53499	2	2	2		32.67	32.98	10	-
26	C1	20241219	7.56721	0.262031	2	2.8	79.9	4	140	1	25130	0.00557103	3.99443	4	140	1	25130	0.1	3.99443	25275	97.2115	7.99145e-11	0.672207	12.5941	2	2	2		27.73	28.5	10	-
27	D1	20241219	0.105121	0.210249	2	0	0	0	2	4	25435	0.000314527	-0.000314527	0.1	2	4	25435	0.1	0.1	25441	97.85	-	5.93071e-24	5.53499	1	2	2		35.88	36.44	10	-
28	E1	20241219	30.2329	1.42943	1	0.1	1.5	1	564	26	24284	0.603854	0.396146	1	564	26	24284	0.603854	0.396146	24875	95.6731	0.906599	0.00501254	7.43013	1	2	2		29.64	29.46	10	-
29	F1	20241219	0.158388	0.580847	2	66.7	18.2	2	1	9	25408	0.000354219	1.99965	2	1	9	25408	0.1	1.99965	25420	97.7692	1.25442e-07	0.103495	9.27379	2	2	2		30.6	30.83	10	-
30	G1	20241219	1.36255	0.0523799	2	0	-0.1	0	26	1	25412	0.00102314	-0.00102314	0.1	26	1	25412	0.1	0.1	25439	97.8423	-	5.93071e-24	5.53499	1	2	2		30.89	30.25	10	-
31	H1	20241219	0.411566	0.360113	2	37.5	42.8	3	5	4	25407	0.000787185	2.99921	3	5	4	25407	0.1	2.99921	25419	97.7654	1.625e-10	0.337863	10.9775	2	2	2		32.53	32.75	10	-
32	A2	20241219	1.90979	0	2	0	NA	0	37	0	25390	0	0	0.1	37	0.1	25390	0.1	0.1	25427	97.7962	-	5.93071e-24	5.53499	2	2	2		30.73	30.85	10	-
33	B2	20241219	0.743052	0.477629	2	7.1	11.1	1	13	8	25440	0.00408805	0.995912	1	13	8	25440	0.1	0.995912	25462	97.9308	0.00815941	0.00501254	7.43013	2	2	2		33.13	32.26	10	-
34	C2	20241219	0.216987	0.108489	2	0	0	0	4	2	25445	0.000314404	-0.000314404	0.1	4	2	25445	0.1	0.1	25451	97.8885	-	5.93071e-24	5.53499	1	2	2		32.16	32.28	10	-
35	A1	20241220	0.10249	0.0512438	2	0	0	0	2	1	25413	7.86999e-05	-7.86999e-05	0.1	2	1	25413	0.1	0.1	25416	97.7538	-	5.93071e-24	5.53499	1	2	2		33.96	34.28	10	-
36	B1	20241220	0.724806	0.0517586	2	0	-0.1	0	14	1	25396	0.000551268	-0.000551268	0.1	14	1	25396	0.1	0.1	25411	97.7346	-	5.93071e-24	5.53499	1	2	2		28.57	27.75	10	-
37	C1	20241220	0.209753	0.314642	2	25	16.7	1	3	5	25386	0.000590877	0.999409	1	3	5	25386	0.1	0.999409	25395	97.6731	0.0011814	0.00501254	7.43013	2	2	2		36.39	35.77	10	-
38	D3	20241224	0.107349	0.912733	2	-0.1	0	0	2	17	25411	0.001338	-0.001338	0.1	2	17	25411	0.1	0.1	25430	97.8077	-	5.93071e-24	5.53499	1	2	2		35.6	35.46	10	-
39	E1	20241220	43.0393	0.476625	2	0.4	31.2	3	797	6	23837	0.200612	2.79939	3	797	6	23837	0.200612	2.79939	24643	94.7808	0.00231708	0.337863	10.9775	2	2	2		32.93	33.01	10	6C
40	E3	20241224	66.3497	0.0531176	2	0	-5	0	1219	1	23033	0.0529241	-0.0529241	0.1	1219	1	23033	0.0529241	0.1	24253	93.2808	-	5.93071e-24	5.53499	1	2	2		29.54	29.79	10	-
41	F3	20241224	0.0539841	0.0539841	2	100	100	1	0	0	25461	0	1	1	0.1	0.1	25461	0.1	1	25462	97.9308	0	0.00501254	7.43013	2	2	2		32.48	33.8	10	-
42	G3	20241224	6.80619	0	2	0	NA	0	129	0	25204	0	0	0.1	129	0.1	25204	0.1	0.1	25333	97.4346	-	5.93071e-24	5.53499	2	2	2		29.66	30.52	10	-
43	A2	20241220	1.70367	0.10319	2	0	-0.1	0	33	2	25387	0.00259976	-0.00259976	0.1	33	2	25387	0.1	0.1	25422	97.7769	-	5.93071e-24	5.53499	1	2	2		31.46	32.18	10	-

### Sheet: piaB-ST4
sample_nr	Well	plate	cpul_A	cpul_B	both_above_LOD95	lA	lB	nAB	nA	nB	nE	nCh	nL	nAB2	nA2	nB2	nE2	nCh2	nL2	ntot	% valid	Poisson	nAB_lowerCI	nAB_upperCI	nCh_within_nAB_CI_interval	criterion	linkage	remark	piaB_Cq	lytA_Cq	dilution	NP_culture
25	C1	20250313	0.60494	0.432072	2	0	0	0	7	5	15393	0.00227376	-0.00227376	0.1	7	5	15393	0.1	0.1	15405	59.25	-	5.93071e-24	5.53499	1	2	2		22.93	22.16	10	-
16	H2	20250305	268.957	1.25652	1	0	-7.1	3	4650	21	16053	6.08298	-3.08298	3	4650	21	16053	6.08298	0.1	20727	79.7192	0.287904	0.337863	10.9775	1	1	2		30.89	30.25	10	-
7	G1	20250305	224.179	10.5592	1	0	-0.6	30	3894	170	17177	38.5387	-8.53874	30	3894	170	17177	38.5387	0.1	21271	81.8115	0.188049	17.7672	47.2093	1	1	2	Fig. 6D	26.31	25.07	10	-
11	C2	20250305	140.941	1.08446	1	0.1	11.4	4	2468	16	20500	1.92624	2.07376	4	2468	16	20500	1.92624	2.07376	22988	88.4154	0.259638	0.672207	12.5941	1	2	2		23.28	23.18	100	-
26	D1	20250313	35.3536	0.884995	1	-0.1	-2.7	0	631	16	22894	0.440989	-0.440989	0.1	631	16	22894	0.440989	0.1	23541	90.5423	-	5.93071e-24	5.53499	1	2	2		27.48	27.76	10	-
24	B1	20250313	66.5167	4.20652	1	0.3	5.2	8	1243	73	22733	3.99151	4.00849	8	1243	73	22733	3.99151	4.00849	24057	92.5269	0.101259	2.5711	18.5782	1	2	2		24.63	25.29	100	-
44	F3	20250313	63.9528	1.19283	1	0	0	1	1152	21	23015	1.05114	-0.0511406	1	1152	21	23015	1.05114	0.1	24189	93.0346	1.30092	0.00501254	7.43013	1	2	2		23.16	23.72	10	-
30	H1	20250313	47.1669	0.978373	1	0.5	23.6	5	895	14	23585	0.53127	4.46873	5	895	14	23585	0.53127	4.46873	24499	94.2269	0.000454364	1.07793	14.1498	2	2	2		26.01	25.79	10	-
27	E1	20250313	2.6343	0.932393	1	2	5.7	1	47	16	24449	0.0307579	0.969242	1	47	16	24449	0.0307579	0.969242	24513	94.2808	0.0605794	0.00501254	7.43013	1	2	2		25	25.2	10	-
23	A1	20250313	38.3158	3.54461	1	0	0	2	734	67	23784	2.06769	-0.0676926	2	734	67	23784	2.06769	0.1	24587	94.5654	1.22401	0.103495	9.27379	1	2	2		28.95	27.74	10	-
8	H1	20250305	43.4517	1.08047	1	0.5	21.3	5	826	16	23741	0.556674	4.44333	5	826	16	23741	0.556674	4.44333	24588	94.5692	0.000562036	1.07793	14.1498	2	2	2		24.88	25.36	10	-
1	A1	20250305	36.8501	1.17754	1	0.1	1.6	1	709	22	23989	0.650215	0.349785	1	709	22	23989	0.650215	0.349785	24721	95.0808	0.956133	0.00501254	7.43013	1	2	2		25.61	25.58	10	-
19	C3	20250305	38.738	1.21531	1	0	1.6	1	722	22	23985	0.662247	0.337753	1	722	22	23985	0.662247	0.337753	24730	95.1154	0.968618	0.00501254	7.43013	1	2	2		27.26	27.3	10	-
6	F1	20250305	33.1134	2.42895	1	0.3	4.2	3	617	43	24124	1.09978	1.90022	3	617	43	24124	1.09978	1.90022	24787	95.3346	0.199077	0.337863	10.9775	1	2	2		27.39	27.89	10	-
35	E2	20250313	28.7963	0.326989	2	0	-2.1	0	523	6	24373	0.128749	-0.128749	0.1	523	6	24373	0.128749	0.1	24902	95.7769	-	5.93071e-24	5.53499	1	2	2		30.66	30.81	10	-
40	B3	20250313	29.3709	0.0523431	2	0	-2.2	0	555	1	24368	0.0227758	-0.0227758	0.1	555	1	24368	0.0227758	0.1	24924	95.8615	-	5.93071e-24	5.53499	1	2	2		26.19	26.36	10	-
34	D2	20250313	24.1312	1.04295	1	0.2	3.6	1	435	18	24560	0.318811	0.681189	1	435	18	24560	0.318811	0.681189	25014	96.2077	0.545974	0.00501254	7.43013	1	2	2		25.18	25.8	10	-
17	A3	20250305	9.04431	1.72043	1	-0.1	-0.7	0	173	33	24852	0.22972	-0.22972	0.1	173	33	24852	0.22972	0.1	25058	96.3769	-	5.93071e-24	5.53499	1	2	2		25.59	26.18	10	-
37	G2	20250313	18.9395	0.322479	2	0	-1.4	0	350	6	24749	0.0848519	-0.0848519	0.1	350	6	24749	0.0848519	0.1	25105	96.5577	-	5.93071e-24	5.53499	1	2	2		20.79	20.71	100	-
20	D3	20250305	11.0984	7.37093	1	0.4	0.7	2	204	135	24774	1.11165	0.888351	2	204	135	24774	1.11165	0.888351	25115	96.5962	0.610468	0.103495	9.27379	1	2	2		30.25	30.58	10	-
13	E2	20250305	7.3722	8.90618	1	-0.6	-0.5	0	135	163	24848	0.885584	-0.885584	0.1	135	163	24848	0.885584	0.1	25146	96.7154	-	5.93071e-24	5.53499	1	2	2		23.83	24.13	100	-
39	A3	20250313	6.77034	1.71533	1	0.6	2.5	1	129	32	25015	0.165021	0.834979	1	129	32	25015	0.165021	0.834979	25177	96.8346	0.304248	0.00501254	7.43013	1	2	2		31.38	31.24	10	-
41	C3	20250313	14.1695	0.528011	2	0	-1.1	0	267	10	24933	0.107087	-0.107087	0.1	267	10	24933	0.107087	0.1	25210	96.9615	-	5.93071e-24	5.53499	1	2	2		28.23	29.22	10	-
4	D1	20250305	8.11312	3.10246	1	1.1	2.8	2	152	57	25042	0.345979	1.65402	2	152	57	25042	0.345979	1.65402	25253	97.1269	0.095366	0.103495	9.27379	1	2	2		23.2	23.83	100	-
9	A2	20250305	8.90617	0.516151	2	0.5	9.4	1	171	9	25089	0.0613416	0.938658	1	171	9	25089	0.0613416	0.938658	25270	97.1923	0.118996	0.00501254	7.43013	1	2	2		29.64	28.88	10	-
36	F2	20250313	5.45827	0.326889	2	0	-0.4	0	100	6	25174	0.0238341	-0.0238341	0.1	100	6	25174	0.0238341	0.1	25280	97.2308	-	5.93071e-24	5.53499	1	2	2		32.95	32.57	10	-
32	B2	20250313	9.64126	0.69018	2	0.5	7	1	180	12	25090	0.0860901	0.91391	1	180	12	25090	0.0860901	0.91391	25283	97.2423	0.164977	0.00501254	7.43013	1	2	2		25.58	25.94	10	-
2	B1	20250305	0.675626	0.10392	2	0	-0.1	0	13	2	25298	0.00102775	-0.00102775	0.1	13	2	25298	0.1	0.1	25313	97.3577	-	5.93071e-24	5.53499	1	2	2		24.18	24.6	10	-
10	B2	20250305	6.607	0	2	0	NA	0	124	0	25192	0	0	0.1	124	0.1	25192	0.1	0.1	25316	97.3692	-	5.93071e-24	5.53499	2	2	2		30.21	29.55	10	-
29	G1	20250313	4.30623	0.1573	2	0	-0.3	0	82	3	25271	0.00973448	-0.00973448	0.1	82	3	25271	0.00973448	0.1	25356	97.5231	-	5.93071e-24	5.53499	1	2	2		29.75	28.78	10	-
12	D2	20250305	3.84676	1.4825	1	-0.1	-0.3	0	70	27	25271	0.0747893	-0.0747893	0.1	70	27	25271	0.0747893	0.1	25368	97.5692	-	5.93071e-24	5.53499	1	2	2		27.15	26.84	10	-
33	C2	20250313	3.9646	0.867981	1	-0.1	-0.3	0	73	16	25284	0.0461952	-0.0461952	0.1	73	16	25284	0.0461952	0.1	25373	97.5885	-	5.93071e-24	5.53499	1	2	2		25.8	26.04	10	-
3	C1	20250305	3.61646	0.261733	2	0	-0.3	0	69	5	25301	0.0136358	-0.0136358	0.1	69	5	25301	0.0136358	0.1	25375	97.5962	-	5.93071e-24	5.53499	1	2	2		31.68	31.95	10	-
14	F2	20250305	2.55796	0.217515	2	0	-0.2	0	47	4	25331	0.00742174	-0.00742174	0.1	47	4	25331	0.1	0.1	25382	97.6231	-	5.93071e-24	5.53499	1	2	2		17.91	18.34	1000	-
42	D3	20250313	3.17071	0.161045	2	0	-0.2	0	59	3	25322	0.00698997	-0.00698997	0.1	59	3	25322	0.1	0.1	25384	97.6308	-	5.93071e-24	5.53499	1	2	2		26.94	26.47	10	-
21	E3	20250305	3.35036	0.690665	2	-0.1	-0.2	0	63	13	25322	0.0323434	-0.0323434	0.1	63	13	25322	0.0323434	0.1	25398	97.6846	-	5.93071e-24	5.53499	1	2	2		26.45	27.02	10	-
28	F1	20250313	3.32589	0.0527276	2	0	-0.2	0	63	1	25336	0.00248658	-0.00248658	0.1	63	1	25336	0.1	0.1	25400	97.6923	-	5.93071e-24	5.53499	1	2	2		22.75	23.81	10	-
22	F3	20250305	0.323797	2.97099	2	-0.2	0	0	6	55	25352	0.0130167	-0.0130167	0.1	6	55	25352	0.0130167	0.1	25413	97.7423	-	5.93071e-24	5.53499	1	2	2		22.18	21.79	10	-
43	E3	20250313	0.957565	0.319113	2	0	-0.1	0	18	6	25395	0.00425281	-0.00425281	0.1	18	6	25395	0.1	0.1	25419	97.7654	-	5.93071e-24	5.53499	1	2	2		32.83	33.2	10	-
5	E1	20250305	0.529844	0.423859	2	10	12.5	1	9	7	25403	0.00248002	0.99752	1	9	7	25403	0.1	0.99752	25420	97.7692	0.0049539	0.00501254	7.43013	2	2	2		28.22	28.62	10	-
15	G2	20250305	0.591618	0.322669	2	54.5	100	6	5	0	25424	0	6	6	5	0.1	25424	0.1	6	25435	97.8269	0	1.53691	15.6597	2	1	1	low +/+ RFU clustering, not true positive	27.73	28.5	10	-
38	H2	20250313	0.156692	0	2	0	NA	0	3	0	25445	0	0	0.1	3	0.1	25445	0.1	0.1	25448	97.8769	-	5.93071e-24	5.53499	2	2	2		26.39	26.7	10	-
31	A2	20250313	2.1141	0	2	0	NA	0	41	0	25410	0	0	0.1	41	0.1	25410	0.1	0.1	25451	97.8885	-	5.93071e-24	5.53499	2	2	2		29.64	29.46	10	-
18	B3	20250305	0.0523698	0.0523698	2	0	0	0	1	1	25463	3.92727e-05	-3.92727e-05	0.1	1	1	25463	0.1	0.1	25465	97.9423	-	5.93071e-24	5.53499	1	2	2		29.24	29.95	10	-
