## Supplemental Table S4 for "Digital PCR Linkage Analysis Resolves *Streptococcus pneumoniae* Signature from Commensal Interference in Saliva Samples: Identifying Wolves among Sheep in Wolf’s Clothing"

### Sheet: dMIQE2020
ITEM TO CHECK	PROVIDED	COMMENT
Column1	Y/N	Column2	Y	Y	raw data uploaded to online repository with ID:
1. SPECIMEN			N	N	raw data included as supplemental files:
Detailed description of specimen type and numbers	Y	see materials & methods		NA	raw data available on request:
Sampling procedure (including time to storage)	Y	see materials & methods			raw data not available:
Sample aliquotation, storage conditions and duration	Y	see materials & methods
2. NUCLEIC ACID EXTRACTION
Description of extraction method including amount of sample processed	Y	Note, this information is not applicable for intact cell samples/harvest suspensions (for linkage detection), but is applicable for DNA extracts; see materials & methods
Volume of solvent used to elute/resuspend extract	Y	Note, this information is not applicable for intact cell samples/harvest suspensions (for linkage detection), but is applicable for DNA extracts; see materials & methods
Number of extraction replicates	Y	Note, this information is not applicable for intact cell samples/harvest suspensions (for linkage detection), but is applicable for DNA extracts; see materials & methods
Extraction blanks included?	Y	Note, this information is not applicable for intact cell samples/harvest suspensions (for linkage detection), but is applicable for DNA extracts; see materials & methods
3. NUCLEIC ACID ASSESSMENT AND STORAGE
Method to evaluate quality of nucleic acids	N	not conducted
Method to evaluate quantity of nucleic acids (including molecular weight and calculations when using mass)	N	not conducted
Storage conditions: temperature, concentration, duration, buffer, aliquots	Y	materials and methods
Clear description of dilution steps used to prepare working DNA solution	Y	materials and methods
4. NUCLEIC ACID MODIFICATION	NA	N/A
Template modification (digestion, sonication, pre-amplification, bisulphite etc.)	N	N/A
Details of repurification following modification if performed	N	N/A
5. REVERSE TRANSCRIPTION	NA	N/A
cDNA priming method and concentration	N	N/A
One or two step protocol (include reaction details for two step)	N	N/A
Amount of RNA added per reaction	N	N/A
Detailed reaction components and conditions	N	N/A
Estimated copies measured with and without addition of RT*	N	N/A
Manufacturer of reagents used with catalogue and lot numbers	N	N/A
Storage of cDNA: temperature, concentration, duration, buffer and aliquots	N	N/A
6. dPCR OLIGONUCLEOTIDES DESIGN AND TARGET INFORMATION
Sequence accession number or official gene symbol	Y	Table S2
Method (software) used for design and in silico verification	Y	pubMLST Streptococcus pneumoniae database, nucleotide BLAST
Location of amplicon	N	Fig1A and otherwise original publications of assays, which is listed in Table S2
Amplicon length	Y	Table S2
Primer and probe sequences (or amplicon context sequence)**	Y	Table S2
Location and identity of any modifications	Y	Table S2
Manufacturer of oligonucleotides	Y	Table S2
7. dPCR PROTOCOL
Manufacturer of dPCR instrument and instrument model	Y	key resources table
Buffer/kit manufacturer with catalogue and lot number	Y	key resources table
Primer and probe concentration	Y	Table S2
Pre-reaction volume and composition (incl. amount of template and if restriction enzyme added)	Y	materials and methods
Template treatment (initial heating or chemical denaturation)	Y	materials and methods
Polymerase identity and concentration, Mg++ and dNTP concentrations***	N	This information is not publicly available
Complete thermocycling parameters	Y	materials and methods
8. ASSAY VALIDATION
Details of optimisation performed	Y
Analytical specificity (vs. related sequences) and limit of blank (LOB)	Y	Prior to this study, capillary gel electrophoresis (QIAxcel) was used to assess whether a single PCR producted of expected amplicon size was produced. A limit of blank is not applicable to the assays used in this study.
Analytical sensitivity/LoD and how this was evaluated	Y	materials and methods
Testing for inhibitors (from biological matrix/extraction)	N	not conducted
9. DATA ANALYSIS
Description of dPCR experimental design	Y	materials and methods
Comprehensive details negative and positive of controls (whether applied for QC or for estimation of error)	Y	materials and methods
Partition classification method (thresholding)	Y	materials and methods
Examples of positive and negative experimental results (including fluorescence plots in supplemental material)	Y	Is included
Description of technical replication	N	Samples were tested once, upon curation a decision was made to test again to confirm/reject presumed sample result.
Repeatability (intra-experiment variation)	N	not conducted
Reproducibility (inter-experiment/user/lab etc. variation )	Y	positive controls were used for this purpose; materials and methods
Number of partitions measured (average and standard deviation )	Y	Table S3
Partition volume	Y	materials and methods
Copies per partition (λ or equivalent ) (average and standard deviation)	N	include in Table S3
dPCR analysis program (source, version)	Y	materials and methods
Description of normalisation method	N	not applicable
Statistical methods used for analysis	Y	materials and methods
Data transparency	raw data available on request:	materials and methods, figures 1-5, Table S3
